# Benchmarking a massively parallel nucleic acid hybridization platform for monitoring biomarkers of public health significance in wastewater

**DOI:** 10.1101/2025.04.24.25326374

**Authors:** Ocean Thakali, Walaa Eid, Julia Brasset-Gorny, Sean Stephenson, Elizabeth Mercier, Robert Delatolla, Tyson E. Graber

**Affiliations:** Children’s Hospital of Eastern Ontario Research Institute, Ottawa, Ontario K1H 8L1, Canada; Department of Civil Engineering, University of Ottawa, Ottawa, Ontario K1N 6N5, Canada

**Keywords:** Antimicrobial resistance, crAssphage, Nanostring nCounter, direct detection, viruses, wastewater-based epidemiology, wastewater and environmental surveillance

## Abstract

Nucleic acid amplification tests (NAATs) are exquisitely sensitive and specific, able to accurately and quickly monitor vanishingly small amounts of RNA or DNA in wastewater-based public health surveillance applications. Yet, multiplexing samples and target assays is difficult and the dependence of NAATs on enzymes increases false negative rates with inhibitor-rich environmental samples. The Nanostring nCounter system (NNS) is a nucleic acid hybridization platform with a capability for high multiplexing (upwards of 800 probes) that directly counts RNA or DNA biomarkers without reverse transcription or amplification. This study determines the feasibility of direct detection and quantification of genetic markers of public health significance in wastewater samples using NNS and compares the performance with gold-standard NAAT assays targeting antimicrobial resistance (AMR) DNA loci, 16S DNA, SARS-CoV-2 RNA, and the fecal content markers, Pepper mild mottle virus (PMMoV) RNA and crAssphage DNA. We demonstrate that the direct detection and quantification of high- and medium-copy markers, including PMMoV RNA, beta-lactamase, and carbapenemase DNA, in wastewater extracts is both feasible and accurate when benchmarked against gold-standard NAATs. Low-copy detection and monitoring daily trends of SARS-CoV-2 N RNA was achievable but was not as robust as NAATs. Due to the lower analytical sensitivity of NNS compared to NAATs and the requirement of a 18h hybridization step, NNS may not be suitable to provide early warning of incident cases to public health. However, as the scope of wastewater surveillance expands to monitor a broad range of nucleic acid-based biomarkers, the target and sample multiplexing capability of NNS, combined with reduced hands-on time and ease-of-analysis, are distinct advantages. Thus, NNS has a role to play in wastewater and environmental monitoring applications, especially for AMR surveillance.

**Highlights:**

- Nanostring nCounter system (NNS) benchmarked in wastewater surveillance (WWS).
- Markers of antimicrobial resistance, SARS-CoV-2, and feces directly measured by NNS.
- Strong concordance between NNS and nucleic acid amplification tests (NAATs).
- NNS has lower sensitivity compared to NAATs.
- Cost-effective, scalable multiplexing of NNS is an advantage in WWS.
