## Supplemental Table 1 for "Benchmarking a massively parallel nucleic acid hybridization platform for monitoring biomarkers of public health significance in wastewater"

### Sheet: Sheet1
Assay Name	Forward primer sequence (5’-3’)	Reverse primer sequence (5’-3’)	Probe sequence (5’-3’)	Representative sequence name and identifier	References
vanA	TCT TAA TTG AGC AGG CTG T	CAC CTC GCC AAC AAC TA	TAC CGC ACA ACC GAC CTC ACA	VanA gene Enterococcus faecium strain; OR208591	Liotti et al., 2019
CMY	GAT GCA GGA GCA GGC TAT TC	AAC ACG CCG TTA AAC GTC TTA C	CCA ATA ACC ACC CAG TCA CGC AG	blaCMY beta lactamase Escherichia coli strain; OR689867	Schages et al., 2020
KPC	GGC CGC CGT GCA ATA C	GCC GCC CAA CTC CTT CA	TGA TAA CGC CGC CGC CAA TTT GT	Klebsiella pneumoniae Carbapenemase; OR805038	CDC, 2024.
OXA-48	GAT ATC GCC ACT TGG AAT CGC GAT C	CCA TAA TCG AAA GCA TGT AGC ATC TTG CTC	TTG CCC GCC AAA TTG GCG AGG CAC GT	Klebsiella pneumoniae oxacillinase-48; CP137383	Hoj et al., 2021
CTX	GTG TGC CGC TGT ATG CGC	GCA CGA TAA AGT ATT TGC GAA TTA TCT GCT GTG	GCC GAA TTA GAG CGG CAG TCG GGA GGC AGA	Klebsiella pneumoniae CTX; CP140511	Hoj et al., 2021
16S	CGG TGA ATA CGT TCY CGG	GGW TAC CTT GTT ACG ACT T	CTT GTA CAC ACC GCC CGT C	16S ribosomal RNA - E. coli and other bacteria; J01859.1	Suzuki et al., 2000
N1	GAC CCC AAA ATC AGC GAA AT	TCT GGT TAC TGC CAG TTG AAT CTG	ACC CCG CAT TAC GTT TGG TGG ACC	SARS-CoV-2 N; NC_045512.2	Lu et al., 2020
PMMoV	GAG TGG TTT GAC CTT AAC GTT TGA	TTG TCG GTT GCA ATG CAA GT	CCT ACC GAA GCA AAT G	Pepper Mild Mottle Virus; NC_003630.1	Haramoto et al., 2013, Zhang et al., 2006
References
CDC, 2024. https://www.cdc.gov/gram-negative-bacteria/php/laboratories/index.html?
Haramoto, E., Kitajima, M., Kishida, N., Konno, Y., Katayama, H., Asami, M., & Akiba, M. (2013). Occurrence of pepper mild mottle virus in drinking water sources in Japan. Applied and environmental microbiology, 79(23), 7413-7418.https://doi.org/10.1128/AEM.02354-13
Hoj, T. R., McNeely, B., Webber, K., Welling, E., Pitt, W. G., Ford, L. C., & Robison, R. A. (2021). A pentaplex real-time PCR assay for rapid identification of major beta-lactamase genes KPC, NDM, CTX, CMY, and OXA-48 directly from bacteria in blood. Journal of Medical Microbiology, 70(12), 001465. https://doi.org/10.1099/jmm.0.001465
Liotti FM, Posteraro B, Mannu F, Carta F, Pantaleo A, De Angelis G, Menchinelli G, Spanu T, Fiori PL, Turrini F and Sanguinetti M (2019) Development of a Multiplex PCR Platform for the Rapid Detection of Bacteria, Antibiotic Resistance, and Candida in Human Blood Samples. Front. Cell. Infect. Microbiol. 9:389. https://doi.org/10.3389/fcimb.2019.00389
Lu, X., Wang, L., Sakthivel, S.K., Whitaker, B., Murray, J., Kamili, S., Lynch, B., Malapati, L., Burke, S.A., Harcourt, J. and Tamin, A., 2020. US CDC real-time reverse transcription PCR panel for detection of severe acute respiratory syndrome coronavirus 2. Emerging infectious diseases, 26(8), p.1654.https://doi.org/10.3201/eid2608.201246.
Schages, L., Lucassen, R., Wichern, F., Kalscheuer, R. and Bockmühl, D., 2020. The household resistome: frequency of β-lactamases, class 1 integrons, and antibiotic-resistant bacteria in the domestic environment and their reduction during automated dishwashing and laundering. Applied and Environmental Microbiology, 86(23), pp.e02062-20. https://doi.org/10.1128/AEM.02062-20
Suzuki, M. T., Taylor, L. T., & DeLong, E. F. (2000). Quantitative analysis of small-subunit rRNA genes in mixed microbial populations via 5′-nuclease assays. Applied and environmental microbiology, 66(11), 4605-4614. https://doi.org/10.1128/AEM.66.11.4605-4614.2000
Zhang, T., Breitbart, M., Lee, W.H., Run, J.Q., Wei, C.L., Soh, S.W.L., Hibberd, M.L., Liu, E.T., Rohwer, F. and Ruan, Y., 2006. RNA viral community in human feces: prevalence of plant pathogenic viruses. PLoS biology, 4(1), p.e3. https://doi.org/10.1371/journal.pbio.0040003
