## Supplemental Table 2 for "Benchmarking a massively parallel nucleic acid hybridization platform for monitoring biomarkers of public health significance in wastewater"

### Sheet: Sheet1
target nucleic acid	probe name	organism, virus, or mobile genetic element	targeted locus or gene	representative sequence identifier	nt position	target sequence (100 nt)	Nanostring nCounter Elements Reporter Probe A (tagID_sequence)	Nanostring nCounter Elements Capture Probe B
RNA	luc	promega reporter plasmid #L4562	luciferase	N/A	1048-1147	CAGGGATACGACAAGGATATGGGCTCACTGAGACTACATCAGCTATTCTGATTACACCCGAGGGGGATGATAAACCGGGCGCGGTCGGTAAAGTTGTTCC	T001_CAGAATAGCTGATGTAGTCTCAGTGAGCCCATATCCTTGTCGTATCCCTGCCTCAAGACCTAAGCGACAGCGTGACCTTGTTTCA	CGAAAGCCATGACCTCCGATCACTCGGAACAACTTTACCGACCGCGCCCGGTTTATCATCCCCCTCGGGTGTAAT
RNA	PMMOV1	Pepper mild mottle virus (PMMoV)	PMMoVgp1	NC_003630.1	1880-1979	GTGGTTTGACCTTAACGTTTGAGAGGCCTACCGAAGCAAATGTCGCACTTGCATTGCAACCGACAATTACATCAAAGGAGGAAGGTTCGTTGAAGATTGT	T002_AAGTGCGACATTTGCTTCGGTAGGCCTCTCAAACGTTAAGGTCAAACCACCATCCTCTTCTTTTCTTGGTGTTGAGAAGATGCTC	CGAAAGCCATGACCTCCGATCACTCACAATCTTCAACGAACCTTCCTCCTTTGATGTAATTGTCGGTTGCAATGC
RNA	PMMOV2	Pepper mild mottle virus (PMMoV)	PMMoVgp1	NC_003630.1	2410-2509	ACATACGATGGCGAGAACATTGTGTGCGGAGAGACATGGCGTAGAGTCGCAGTGAGCTCCGAATCTTTGGTGTATTCAGATATGGGGAAGATAAGAGCTA	T003_GCGACTCTACGCCATGTCTCTCCGCACACAATGTTCTCGCCATCGTATGTCACAATTCTGCGGGTTAGCAGGAAGGTTAGGGAAC	CGAAAGCCATGACCTCCGATCACTCTAGCTCTTATCTTCCCCATATCTGAATACACCAAAGATTCGGAGCTCACT
RNA	COV2N1	SARS-CoV-2	N	NC_045512.2	28275-28374	TGTCTGATAATGGACCCCAAAATCAGCGAAATGCACCCCGCATTACGTTTGGTGGACCCTCAGATTCAACTGGCAGTAACCAGAATGGAGAACGCAGTGG	T004_AAACGTAATGCGGGGTGCATTTCGCTGATTTTGGGGTCCATTATCAGACACTGTTGAGATTATTGAGCTTCATCATGACCAGAAG	CGAAAGCCATGACCTCCGATCACTCCCACTGCGTTCTCCATTCTGGTTACTGCCAGTTGAATCTGAGGGTCCACC
RNA	COV2N2	SARS-CoV-2	N	NC_045512.2	28841-28940	AGTCGCAACAGTTCAAGAAATTCAACTCCAGGCAGCAGTAGGGGAACTTCTCCTGCTAGAATGGCTGGCAATGGCGGTGATGCTGCTCTTGCTTTGCTGC	T005_GAAGTTCCCCTACTGCTGCCTGGAGTTGAATTTCTTGAACTGTTGCGACTCAAAGACGCCTATCTTCCAGTTTGATCGGGAAACT	CGAAAGCCATGACCTCCGATCACTCGCAGCAAAGCAAGAGCAGCATCACCGCCATTGCCAGCCATTCTAGCAGGA
RNA	COV2N3	SARS-CoV-2	N	NC_045512.2	29086-29185	ACAAGCTTTCGGCAGACGTGGTCCAGAACAAACCCAAGGAAATTTTGGGGACCAGGAACTAATCAGACAAGGAACTGATTACAAACATTGGCCGCAAATT	T006_CCCCAAAATTTCCTTGGGTTTGTTCTGGACCACGTCTGCCGAAAGCTTGTCGAACCTAACTCCTCGCTACATTCCTATTGTTTTC	CGAAAGCCATGACCTCCGATCACTCAATTTGCGGCCAATGTTTGTAATCAGTTCCTTGTCTGATTAGTTCCTGGT
RNA	COV2N4	SARS-CoV-2	N	NC_045512.2	29250-29349	CTTCGGGAACGTGGTTGACCTACACAGGTGCCATCAAATTGGATGACAAAGATCCAAATTTCAAAGATCAAGTCATTTTGCTGAATAAGCATATTGACGC	T007_TTTGTCATCCAATTTGATGGCACCTGTGTAGGTCAACCACGTTCCCGAAGCCAATTTGGTTTTACTCCCCTCGATTATGCGGAGT	CGAAAGCCATGACCTCCGATCACTCGCGTCAATATGCTTATTCAGCAAAATGACTTGATCTTTGAAATTTGGATC
DNA	VanA-1	plasmid	VanA	OR208591.1	8086-8185	TTCGGGCTGTGAGGTCGGTTGTGCGGTATTGGGAAACAGTGCCGCGTTAGTTGTTGGCGAGGTGGACCAAATCAGGCTGCAGTACGGAATCTTTCGTATT	A001_CTAACGCGGCACTGTTTCCCAATACCGCACAACCGACCTCACAGCGCCTATCAGCGTAAGATATGATTTAAGTTACACC	CGAAAGCCATGACCTCCGATCACTCAATACGAAAGATTCCGTACTGCAGCCTGATTTGGTCCACCTCGCCAACAA
DNA	VanA-2	plasmid	VanA	OR208591.1	8306-8405	GGCTGTAGAGGTCTAGCCCGTGTGGATATGTTTTTACAAGATAACGGCCGCATTGTACTGAACGAAGTCAATACTCTGCCCGGTTTCACGTCATACAGTC	A002_CGGCCGTTATCTTGTAAAAACATATCCACACGGGCTAGACCTCTACAGCCCCAACAACAGAGAGTTGCTATAGCGAGGGCTTTGG	CGAAAGCCATGACCTCCGATCACTCGACTGTATGACGTGAAACCGGGCAGAGTATTGACTTCGTTCAGTACAATG
DNA	blaCMY-1	plasmid	CMY-2	OR689867.1	23526-23625	AGCTAGGATCGGTTAGTAAGACGTTTAACGGCGTGTTGGGCGGCGATGCTATCGCCCGCGGCGAAATTAAGCTCAGCGATCCGGTCACGAAATACTGGCC	A003_AGCATCGCCGCCCAACACGCCGTTAAACGTCTTACTAACCGATCCTAGCTCTCAACTGCCTTTCTAAAGTCATCCATTGTTAC	CGAAAGCCATGACCTCCGATCACTCTATTTCGTGACCGGATCGCTGAGCTTAATTTCGCCGCGGGCGAT
DNA	blaCMY-2	plasmid	CMY-2	OR689867.1	24071-24170	GTTCAGGAGAAAACGCTCCAGCAGGGCATTGCGCTTGCGCAGTCTCGCTACTGGCGTATTGGCGATATGTACCAGGGATTAGGCTGGGAGATGCTGAACT	A004_TAGCGAGACTGCGCAAGCGCAATGCCCTGCTGGAGCCAGTTGCCAAGGCAGTTGCTGATTTAGATTTAGA	CGAAAGCCATGACCTCCGATCACTCCCAGCCTAATCCCTGGTACATATCGCCAATACGCCAG
DNA	blaKPC-1	plasmid	KPC-44	OR805038.1	22873-22972	CACCCATCCGTTACGGCAAAAATGCGCTGGTTCCGTGGTCACCCATCTCGGAAAAATATCTGACAACAGGCATGACGGTGGCGGAGCTGTCCGCGGCCGC	A005_CGAGATGGGTGACCACGGAACCAGCGCATTTTTGCCGTAACGGATGGGCACCTTAGCAACGGTATTTCCAGTAGCTGGTGAGC	CGAAAGCCATGACCTCCGATCACTCTCCGCCACCGTCATGCCTGTTGTCAGATATTTTTC
DNA	blaKPC-2	plasmid	KPC-44	OR805038.1	23291-23390	AGACAAAACCGGAACCTGCGGAGTGTATGGCACGGCAAATGACTATGCCGTCGTCTGGCCCACTGGGCGCGCACCTATTGTGTTGGCCGTCTACACCCGG	A006_CGGCATAGTCATTTGCCGTGCCATACACTCCGCAGCGGGATTGATGAGGAGACATTTGGAATTAAAAAGG	CGAAAGCCATGACCTCCGATCACTCCAACACAATAGGTGCGCGCCCAGTGGGCCAGACGA
DNA	OXA-48-1	plasmid	R5O52_29330	CP137383.1	28031-28130	CAGTTGTGCCTGTTTATCAAGAATTTGCCCGCCAAATTGGCGAGGCACGTATGAGCAAGATGCTACATGCTTTCGATTATGGTAATGAGGACATTTCGGG	A007_ACGTGCCTCGCCAATTTGGCGGGCAAATTCTTGATAAACAGGCACAACTGCGCAGTGGTTTCAAGACCTATTGCCACAAAAACAA	CGAAAGCCATGACCTCCGATCACTCCCCGAAATGTCCTCATTACCATAATCGAAAGCATGTAGCATCTTGCTCAT
DNA	OXA-48-2	plasmid	R5O52_29330	CP137383.1	28336-28435	GGCTGGTGGGTCGGTTGGGTTGAACTTGATGATAATGTGTGGTTTTTTGCGATGAATATGGATATGCCCACATCGGATGGTTTAGGGCTGCGCCAAGCCA	A008_GCAAAAAACCACACATTATCATCAAGTTCAACCCAACCGACCCACCAGCCCTTGTTATCCTGTCTCCCGATGAAAACATATCTTT	CGAAAGCCATGACCTCCGATCACTCCGCAGCCCTAAACCATCCGATGTGGGCATATCCATATTCATC
DNA	16S-1	multiple bacterial species inc. E. coli	16s rRNA	J01859.1	1386-1485	GCCTTGTACACACCGCCCGTCACACCATGGGAGTGGGTTGCAAAAGAAGTAGGTAGCTTAACCTTCGGGAGGGCGCTTACCACTTTGTGATTCATGACTG	A009_ACTTCTTTTGCAACCCACTCCCATGGTGTGACGGGCCGTTAGCTTTGGGTTATGAAACTCCATGATTTTC	CGAAAGCCATGACCTCCGATCACTCCAGTCATGAATCACAAAGTGGTAAGCGCCCTCCCGAAGGTTAAGCTACCT
DNA	16S-2	multiple bacterial species inc. E. coli	16s rRNA	J01859.1	33-132	ACGCTGGCGGCAGGCCTAACACATGCAAGTCGAACGGTAACAGGAAGAAGCTTGCTCTTTGCTGACGAGTGGCGGACGGGTGAGTAATGTCTGGGAAACT	A010_CTTCTTCCTGTTACCGTTCGACTTGCATGTGTTAGGCTAAGCTATCTGCAATGCCATTAACAACCTTAGCA	CGAAAGCCATGACCTCCGATCACTCCAGACATTACTCACCCGTCCGCCACTCGTCAGCAAAGAGCAAG
DNA	CTX-1	plasmid	CTX-M-15	CP140511.1	266750-266849	AAAAAATCACTGCGCCAGTTCACGCTGATGGCGACGGCAACCGTCACGCTGTTGTTAGGAAGTGTGCCGCTGTATGCGCAAACGGCGGACGTACAGCAAA	A011_AGCGTGACGGTTGCCGTCGCCATCAGCGTGAACTGCTACGGTTTAGGTGCAAGAATAGAGCGTACCAGGC	CGAAAGCCATGACCTCCGATCACTCTCCGCCGTTTGCGCATACAGCGGCACACTTCCTAACAAC
DNA	CTX-2	plasmid	CTX-M-15	CP140511.1	267506-267605	AAAGATCGTGCGCCGCTGATTCTGGTCACTTACTTCACCCAGCCTCAACCTAAGGCAGAAAGCCGTCGCGATGTATTAGCGTCGGCGGCTAAAATCGTCA	A012_GGTTGAGGCTGGGTGAAGTAAGTGACCAGAATCAGCGGCGCATAATCTGTGACCGCTCGTAGAACATGGTTAGGG	CGAAAGCCATGACCTCCGATCACTCTGACGATTTTAGCCGCCGACGCTAATACATCGCGACGGCTTTCTGCCTTA
DNA	CrAss-1	CrAssphage	UGP_025	JQ995537.1	15987-16086	TAAACTTAAAGGAAGAGATTTTGCTGGATATTGGTGGGGAGATTGTATAGATGCTGCTGCAACTGTACTCTCTGAAATTGTTCATAAGCAAATTGATATT	A013_CTATACAATCTCCCCACCAATATCCAGCAAAATCTCTTCCTTTAAGTTTACGAGCAACATCATATACCCTGTAGAACCCGACTTT	CGAAAGCCATGACCTCCGATCACTCAATATCAATTTGCTTATGAACAATTTCAGAGAGTACAGTTGCAGCAGCAT
DNA	CrAss-2	CrAssphage	UGP_024	JQ995537.1	14692-14791	AAGCTACTGTTGTAGCAAGTGCTGAACAAACTGCTAATGCAGAAGTACAAACTCCTAAAAAACGTAGAGGTAGAGGTATTAATAACGATTTACGTGATGT	A014_TTGTACTTCTGCATTAGCAGTTTGTTCAGCACTTGCTACAACAGTAGCTTCCACTTTCCTTCCGTTCCATATGAATACGCCAATT	CGAAAGCCATGACCTCCGATCACTCACATCACGTAAATCGTTATTAATACCTCTACCTCTACGTTTTTTAGGAGT
DNA	CrAss-3	CrAssphage	UGP_027	JQ995537.1	17690-17789	AGAGAAGAAACCCAGTACGATATTATAGTAAAGAACCAAGGAAACGCACTAGAAGTTCTAACAGAGTTAATCAATCAAAAGATGTCTTTACAGGTCAACC	A015_AGTGCGTTTCCTTGGTTCTTTACTATAATATCGTACTGGGTTTCTTCTCTCCGGACGCTTTAGATGACTTATCCATAGTCCTAAG	CGAAAGCCATGACCTCCGATCACTCGGTTGACCTGTAAAGACATCTTTTGATTGATTAACTCTGTTAGAACTTCT
DNA	MPXV-1	Monkeypox virus (MPXV)	OPG002	NC_063383.1	194938-195037	CACCGTCTCTTCCACAGATAAATGCGAACCCGTCGTAACCAGCAATACATTTAACTATATCGATGTGGAAATTAACCTGTATCCAGTCAACGACACATCG	A017_ATGTATTGCTGGTTACGACGGGTTCGCATTTATCTGTGGAAGAGACGGTGCAGCAAGGGAGCTTTTACCAAAAAAGGTTGTTTGT	CGAAAGCCATGACCTCCGATCACTCCGATGTGTCGTTGACTGGATACAGGTTAATTTCCACATCGATATAGTTAA
DNA	MPXV-2	Monkeypox virus (MPXV)	OPG002	NC_063383.1	194565-194664	AATACAGAAGCCGTAATCTATGTTGTCTATCGTGTCCTCCGGGAACTTACGCTTCCAGATTATGTGATAGCAAGACTAATACACAATGTACACCGTGTGG	A018_GTAAGTTCCCGGAGGACACGATAGACAACATAGATTACGGCTTCTGTATTCCCAAAAGCTCTTCATCACAACTCACTTTTGATGA	CGAAAGCCATGACCTCCGATCACTCCCACACGGTGTACATTGTGTATTAGTCTTGCTATCACATAATCTGGAAGC
DNA	Borrelia spp.	Borrelia and Borreliella spp.	16s rRNA	NZ_ABCW02000003.1	273170-273269	CCCCTCACTAAACATACCTTAAATACCTTCCTCCCTTACGGGTTAGAATAATAGCTTCGGGTATCCTCAACTCGGGTGGTGTGACGGGCGGTGTGTACAA	A019_TATTCTAACCCGTAAGGGAGGAAGGTATTTAAGGTATGTTTAGTGAGGGGCATGAACTATATCGTAACCAAGCCGGGTAGCTGCG	CGAAAGCCATGACCTCCGATCACTCTTGTACACACCGCCCGTCACACCACCCGAGTTGAGGATACCCGAAGCTAT
